# T cell receptor sequencing specifies psoriasis as a systemic and atopic dermatitis as a skin-focused, allergen-driven disease

**DOI:** 10.1101/2021.07.14.21260435

**Authors:** Lennart M. Roesner, Ahmed K. Farag, Rebecca Pospich, Stephan Traidl, Thomas Werfel

**Author notes:** To whom correspondence should be addressed: Lennart Roesner, Hannover Medical School (MHH), Division of Immunodermatology and Allergy Research (OE6610), Carl-Neuberg-Str.1, 30625 Hannover, Germany. equal contribution (Lennart M. Roesner, Ahmed K. Farag).

## Abstract

**Background:** Atopic dermatitis (AD) and psoriasis represent two of the most common inflammatory skin diseases in developed countries. A hallmark of both diseases is T cell infiltration into the skin. However, it is still not clarified to what extent these infiltrating T cells are antigen-specific skin-homing T cells or unspecific heterogeneous bystander cells.

**Methods:** To elucidate this, T cells from lesional skin and from blood of 9 AD and 10 psoriasis patients were compared by receptor (TCR) sequencing. Therefore, peripheral blood mononuclear cells (PBMC) were cell-sorted according to expression of the cutaneous leukocyte antigen (CLA) into skin-homing (CLA^+^) and non-skin-homing (CLA^-^) subfractions. Aeroallergen-specific T cell lines were grown from AD patients’ PBMC in parallel.

**Results:** Intra-individual comparison of TCRB CDR3 regions revealed that clonally expanded T cells in skin lesions of both AD and psoriasis patients corresponded to skin-homing circulating T cells. However, in psoriasis patients, these T cell clones were also detectable to a larger extent among CLA^-^ circulating T cells. Up to 28% of infiltrating cells in AD skin were identified as allergen-specific by overlapping TCR sequences.

**Conclusions:** Our data shows that in line with the systemic nature of psoriasis, T cell clones that infiltrate psoriatic skin lesions do not exclusively possess skin-homing ability and are therefore most probably specific to antigens that are not exclusively expressed or located in the skin. T cells driving AD skin inflammation appear to home nearly exclusively to the skin and are, to a certain extent, specific to aeroallergens.
