## Supplemental Table 1 for "T cell receptor sequencing specifies psoriasis as a systemic and atopic dermatitis as a skin-focused, allergen-driven disease"

### Sheet: AD
10 most frequent skin clones shared with CLA+ fraction	CDR3 aminoAcid	total	CLA+	skin	V gene
AD1	CASSQEGGGWEKLFF	29273	0.0188062	4.81795	TCRBV04-01*01
	CASSRLAGGQETQYF	24291	0.0781656	3.84599	TCRBV19-01
	CASSQGKLMNTEAFF	10683	0.0187378	1.72943	TCRBV04-01*01
	CASSYLVQYF	5693	0.0133353	0.91348	TCRBV06-06
	CASRTGGILGQPQHF	6402	0.0777552	0.874768	TCRBV28-01*01
	CASSEAWGAKQPQHF	4213	0.00683863	0.683366	TCRBV02-01*01
	CASSEWVSQPTAKNIQYF	4000	0.0432201	0.559586	TCRBV06-01*01
	CASSPGFVPYEQYF	3426	0.00991601	0.545131	TCRBV12
	CASSPAGTGDGAYEQYF	3465	0.0181908	0.531507	TCRBV18-01*01
	CATSDPRQGAYEQYF	3458	0.0179856	0.530842	TCRBV24
AD2	CASASRARAYYTF	31793	0.0578908	3.98303	TCRBV06-05
	CASSQEGQLSYEQYF	6358	0.0716641	0.761254	TCRBV04-02
	CASSTRTEGTEAFF	6458	0.332065	0.621007	TCRBV04-01
	CASSLENNYGYTF	4152	0.0514346	0.494405	TCRBV19-01
	CASSEIGLSPSGYTF	4477	0.201219	0.447529	TCRBV06-01
	CASSQRIGSPESPEAFF	3395	0.0167862	0.4191	TCRBV03-01
	CASSQGFGPNEKLFF	2699	0.00645622	0.337226	TCRBV19-01
	CASSIKPMNTEAFF	2588	0.0202295	0.315115	TCRBV06-01
	CASLPGARLYGYTF	2615	0.0357244	0.309429	TCRBV05-01
	CASSLGTNTGELFF	2261	0.0217359	0.272914	TCRBV07-09
AD3	CASSWDARYNYGYTF	12926	0.138325	1.99523	TCRBV07-03
	CASSDSGLYTDTQYF	7211	0.107586	1.11154	TCRBV06-04
	CSVKWGLNTEAFF	1843	0.467232	0.261931	TCRBV29-01
	CASRVDSQKNTEAFF	1211	0.144473	0.1803	TCRBV06-05
	CASSGQGTGGNQPQHF	1348	0.617853	0.177667	TCRBV06-01
	CASSPWGGALYGYTF	1036	0.12603	0.154122	TCRBV05-06
	CARPDRGFYYTF	722	0.122956	0.10564	TCRBV19-01
	CASSQQDSSGGYTF	732	0.221321	0.102232	TCRBV04-02
	CASSLTSGVGQPQHF	719	0.331981	0.094642	TCRBV05-06
	CSARETGGSNQPQHF	646	0.215173	0.0892206	TCRBV20-01
AD4	CASSALVRGEQYF	1846	0.780834	0.212896	TCRBV06-01
	RASSLDIQHEKLFF	1811	1.10027	0.206634	TCRBV27-01
	CASSPWTHYNEQFF	1657	0.709849	0.191039	TCRBV29-01
	CATSSDGTYGYTF	860	0.869565	0.095815	TCRBV19-01
	CASSSLFMRTLSGANVLTF	775	0.159716	0.0904985	TCRBV27-01
	CASTPRGGEGYTF	408	0.887311	0.0422956	TCRBV04-01
	CATSDPPSYEQYF	437	1.79237	0.0396965	TCRBV06-01
	CASSPNVGANTEAFF	338	0.0887311	0.039342	TCRBV06-02
	CSARFGQENNSPLHF	331	1.29547	0.0304812	TCRBV20-01
	CASNLGQDSYEQYF	172	0.585626	0.016422	TCRBV07-09
AD5	CASSFGAGLWEQYF	95	0.067353	0.5045	TCRBV27-01
	CASRTGGGNQPQHF	86	0.15395	0.401307	TCRBV02-01
	CASRPPTSGNTIYF	68	0.125084	0.315313	TCRBV02-01
	CASSLGAGVKEKLFF	52	0.0481093	0.269449	TCRBV28-01
	CAISETEYGYTF	49	0.0962186	0.223585	TCRBV10-03
	CASSPLGQGSNGYTF	41	0.0192437	0.223585	TCRBV28-01
	CSASPGSNQPQHF	37	0.0288656	0.194921	TCRBV20-01,TCRBV20-or09_02
	CASSPRSTEAFF	45	0.134706	0.177722	TCRBV06-05
	CASSLVGSDTYEQYF	38	0.067353	0.177722	TCRBV07-02
	CAAGGQDYSNQPQHF	37	0.0577312	0.177722	TCRBV02-01
AD6	CASSPLGLSYEQYF	215	0.0255591	0.663543	TCRBV03-01,TCRBV03-02
	CASSSLSDYGYTF	167	0.0191693	0.515739	TCRBV11-02
	CASSFLTGGYQPQHF	122	0.0383387	0.364791	TCRBV02-01
	CATTKNRKAIYEQYV	107	0.0255591	0.32391	TCRBV24-01,TCRBV24-or09_02
	CASSLRGTGGNEQYF	105	0.0319489	0.314475	TCRBV11-03
	CASSSTGGAYEQYF	86	0.0127796	0.264159	TCRBV05-01
	CASFGGGEQYF	77	0.0191693	0.232712	TCRBV05-08
	CASSLGVNYGYTF	72	0.00638978	0.223277	TCRBV07-08
	CAWSDSNQPQHF	70	0.0638978	0.188685	TCRBV30-01
	CSATGTASYEQYF	65	0.0319489	0.188685	TCRBV29-01
AD7	CASSESFRNTIYF	144	0.615942	0.522677	TCRBV02-01
	CASSLGSGSGYTF	109	0.181159	0.428019	TCRBV11-02
	CASSLRQGADEQYF	76	0.0362319	0.308667	TCRBV07-06
	CAITPGGGPYEQYF	74	0.0362319	0.300436	TCRBV10-03
	CASSYGGGPYEQYF	73	0.0724638	0.292205	TCRBV06-02,TCRBV06-03
	CASSGHSGNTIYF	74	0.144928	0.28809	TCRBV06-02,TCRBV06-03
	CASSVGPGVTSYEQYF	58	0.108696	0.226356	TCRBV02-01
	CASSSRRTSIEQYF	55	0.144928	0.209894	TCRBV27-01
	CASRTPPSPPRGNPYEQYF	42	0.0362319	0.168738	TCRBV07-09
	CASSPEPTYEQYF	42	0.108696	0.160507	TCRBV28-01
AD8	CASRLTSGSYNEQFF	30	0.00937954	0.103401	TCRBV19-01
	CASSLGLAGVYEQYF	28	0.00937954	0.0960154	TCRBV07-02
	CASSGTEAFF	36	0.0937954	0.0590864	TCRBV11-02
	CASSLTENTEAFF	18	0.0140693	0.0553935	TCRBV07-03
	CASSLGGYEQYF	20	0.0328284	0.0480077	TCRBV05-01
	CASSLGQAYEQYF	15	0.0140693	0.0443148	TCRBV02-01
	CASSFGGNQPQHF	18	0.0468977	0.0295432	TCRBV05-01
	CASSLGGQGAREQYF	11	0.0140693	0.0295432	TCRBV27-01
	CASRPLGQGNGEQYF	10	0.00937954	0.0295432	TCRBV02-01
	CASSFKGGTEAFF	9	0.00468977	0.0295432	TCRBV11-02
AD9	CASSATGGSGTEAFF	178	0.0483115	0.599572	TCRBV09-01
	CASSFRTEHRAFPLHF	167	0.0531427	0.556745	TCRBV05-04
	CASSQQATQPQHF	121	0.0869607	0.367595	TCRBV07-06
	CASSLTSGRSNEQFF	88	0.0144935	0.303355	TCRBV09-01
	CASRQGLGNEQYF	83	0.0096623	0.289079	TCRBV02-01
	CAWSDRGRLYGYTF	76	0.0096623	0.264097	TCRBV30-01
	CAISGGTGGEKTEAFF	87	0.0917919	0.242684	TCRBV10-03
	CASRRTGSTEAFF	92	0.12561	0.235546	TCRBV05-06
	CASSEYRQGEAGYTF	67	0.00483115	0.235546	TCRBV25-01
	CASSHGGFGEKLFF	78	0.0676361	0.228408	TCRBV14-01
Supplemental Table 1: TRBV gene usage of highly frequent T cell clones, which are detectable in lesional skin as well as in circulating CLA+ PBMC.
	total: numbers of TRBV sequences with clonal CDR3 detected
	CLA+: frequency in CLA+ PBMC fraction
	skin: frequency in lesional skin
