## Supplemental Table 2 for "T cell receptor sequencing specifies psoriasis as a systemic and atopic dermatitis as a skin-focused, allergen-driven disease"

### Sheet: Tabelle1
	patient	SCORAD	included in T cell line generation	total IgE	sx1	Common silver birch (t3)	Timothy grass (g6)	Cultivated rye (g12)	Cladosporium herbarum (m2)	Mugwort (W6)	Dog dander (e5)	Cat dander (e1)	House dust mite (d1)	Aspergillus fumigatus (m3)
	AD1	45.7	x	250	84.5	10.5	59.1	30.4	0.12	<0.1	0.38	1.29	57.2	0.14
	AD2	36.6	x	444	>100	>100	49.3	54.3	19.8	1.18	7.05	2.67	3.19	1.13
	AD3	28.6		128	17.5	0.05	0.2	0.13	0.22	0.03	0.61	3.28	19.6	0.13
	AD4	34	x	466	>100	>100	48.1	58.2	0.04	0.75	0.38	0.23	0.6	0.04
	AD5	62	x	7488	34.3	3.01	1.45	1.91	4.52	1.67	0.48	0.22	67.7	2.63
	AD6	98	x	19661	94.7	>100	>100	>100	8.05	20.4	2.45	15.6	>100	2.25
	AD7	40.5		1042	68.8	60	10.3	7.28	0.36	9.49	25.3	11	70.1	0.23
	AD8	26.5	x	3415	>100	50.5	70.4	48.2	3.55	0.32	2.04	48.3	>100	n.d.
	AD9	40	x	2393	73.7	0.11	0.2	0.59	0.84	21.1	86.6	30.2	>100	0.39
	Measurement of total and specific IgE by ThermoFisher ImmunoCAP. Values are given as kU/l. letters/numbers in brackets refer to product keys of the manufacturer. Sx1: screening panel for IgE against common inhalative allergens.
