## Supplemental Table 3 for "T cell receptor sequencing specifies psoriasis as a systemic and atopic dermatitis as a skin-focused, allergen-driven disease"

### Sheet: Tabelle1
	CDR3	aeroallergen-specificity	total	frequency
AD1	CASSLDRGNNQPQHF	grass pollen	53	1.28922
	CASSRDRYYNEQFF	rye pollen	41	0.997324
	CASSLGAGSTGELFF	grass pollen	38	0.924349
	CASSSRRWEAYYEQYF	grass pollen	36	0.875699
	CSATGLAGDEQYF	rye pollen	32	0.778399
	CASSQAQWGLNNEQFF	birch pollen	29	0.705424
	CASSQGNTIYF	grass pollen	17	0.413525
	CASSDSSYEQYF	rye pollen	15	0.364875
	CASSMAGSGNTIYF	birch pollen	11	0.267575
AD2	CASSAGRGNYGYTF	birch pollen	86	4.56961
	CASSPGTGGQGYTF	birch pollen	14	0.743889
	CASSFTGSEQYF	birch pollen, rye pollen	13	0.690755
AD4	CASSYEPGQGYPLHF	grass pollen	92	2.74791
	CASSPPWDRGRLPLHF	birch pollen	81	2.41935
	CASSALVRGEQYF	grass pollen, rye pollen	64	1.91159
	CASRSGQVYNEKLFF	birch pollen	24	0.716846
AD5	CAISETEYGYTF	birch pollen	39	2.43142
	CASRGDREESNQPQHF	birch pollen	29	1.80798
	CASSAQGNQPQHF	birch pollen	26	1.62095
	CASRPLGQGGTEAFF	grass pollen	24	1.49626
	CAISESGTGGEKLFF	grass pollen	22	1.37157
	CASSLGPTNPYEQYF	grass pollen	20	1.24688
	CALSRGQLKETQYF	grass pollen	20	1.24688
	CASSPQTGLVGYTF	grass pollen	19	1.18454
	CASSEVPSSSGNTIYF	birch pollen	18	1.12219
	CASSLYTGNSPLHF	birch pollen	17	1.05985
	CATSRDSNTGDSNQPQHF	birch pollen	15	0.935162
AD6	CASSSLSDYGYTF	grass pollen	164	3.95371
	CASSFLTGGYQPQHF	HDM	116	2.79653
	CASSPLDEQYF	HDM	116	2.79653
	CASSGEWGMEGYTF	HDM	107	2.57956
	CSVKGQGNQPQHF	HDM	107	2.57956
	CSARTGTLGGTNQPQHF	HDM	92	2.21794
	CACRTGTGANVLTF	HDM	75	1.8081
	CAWSVGSNQPQHF	HDM	64	1.54291
	CASSLGQGVVYTF	HDM	44	1.06075
	CSARAFGYTF	HDM	43	1.03664
	CASNHPGTRDTEAFF	HDM	41	0.988428
	CASSRGAGANVLTF	HDM	40	0.96432
	CASSEAASGYLYEQYF	HDM	39	0.940212
	CSVEERHTQYF	HDM	35	0.84378
	CASTPGGETQYF	HDM	32	0.771456
	CASIKGRGHTGELFF	HDM	31	0.747348
	CASRRGTGARGEAFF	HDM	29	0.699132
AD8	CASSKGLAGTYEQYF	birch pollen, grass pollen	34	0.598065
	CSVIVGNTEAFF	HDM	32	0.562885
AD9	CASSFSRWGEGYGYTF	HDM	42	1.12329
	CASSESNIGNMNTEAFF	HDM	37	0.989569
	CSARLRLAGVTDNEQFF	HDM	35	0.936079
	CSATTGSGLTLYEQYF	HDM	24	0.641883
	CASRPHRGNEKLFF	HDM	23	0.615138
Supplemental Table 3. Frequencies of aeroallergen-specific T cells within lesional AD skin.
	TRBV sequences with clonal CDR3 which resemble those of aeroallergen-reactive T cells are depicted.
	The aeroallergen, towards which the T cell clone reactivity was observed, is depicted.
	total: numbers detected in lesional skin.
	frequency: frequencies within propagated (>0.1%) lesional skin TRBV sequences.
	TRBV sequences with clonal CDR3 represent T cell clones.
