## Supplementary material for "T cell receptor sequencing specifies psoriasis as a systemic and atopic dermatitis as a skin-focused, allergen-driven disease": explanatory file raw data.xlsx

### Sheet: Tabelle1
	patient	specimens analyzed	file name
	AD1	skin	TCRSeq_1_AD1skin
		CLA+	TCRSeq_1_AD1CLA+
		CLA-	TCRSeq_1_AD1CLA-
		T cell line generated on birch pollen extract	TCRSeq_1_AD1TCLb
		T cell line generated on grass pollen extract	TCRSeq_1_AD1TCLg
		T cell line generated on rye pollen extract	TCRSeq_1_AD1TCLr
		T cell line generated on house dust mite extract	TCRSeq_1_AD1TCLHDM
		control T cell line	TCRSeq_1_AD1TCLm
	AD2	skin	TCRSeq_1_AD2skin
		CLA+	TCRSeq_1_AD2CLA+
		CLA-	TCRSeq_1_AD2CLA-
		T cell line generated on birch pollen extract	TCRSeq_1_AD2TCLb
		T cell line generated on grass pollen extract	TCRSeq_1_AD2TCLg
		T cell line generated on rye pollen extract	TCRSeq_1_AD2TCLr
		T cell line generated on house dust mite extract	TCRSeq_1_AD2TCLHDM
		control T cell line	TCRSeq_1_AD2TCLm
	AD3	skin	TCRSeq_1_AD3skin
		CLA+	TCRSeq_1_AD3CLA+
		CLA-	TCRSeq_1_AD3CLA-
	AD4	skin	TCRSeq_1_AD4skin
		CLA+	TCRSeq_1_AD4CLA+
		CLA-	TCRSeq_1_AD4CLA-
		T cell line generated on birch pollen extract	TCRSeq_1_AD4TCLb
		T cell line generated on grass pollen extract	TCRSeq_1_AD4TCLg
		T cell line generated on rye pollen extract	TCRSeq_1_AD4TCLr
		control T cell line	TCRSeq_1_AD4TCLm
	AD5	skin	TCRSeq_2_AD1skin
		CLA+	TCRSeq_2_AD1CLA+
		CLA-	TCRSeq_2_AD1CLA-
		T cell line generated on birch pollen extract	TCRSeq_2_AD1TCLb
		T cell line generated on grass pollen extract	TCRSeq_2_AD1TCLg
		T cell line generated on house dust mite extract	TCRSeq_2_AD1TCLHDM
		control T cell line	TCRSeq_2_AD1TCLm
	AD6	skin	TCRSeq_2_AD2skin
		CLA+	TCRSeq_2_AD2CLA+
		CLA-	TCRSeq_2_AD2CLA-
		T cell line generated on grass pollen extract	TCRSeq_2_AD2TCLg
		T cell line generated on house dust mite extract	TCRSeq_2_AD2TCLHDM
		control T cell line	TCRSeq_2_AD2TCLm
	AD7	skin	TCRSeq_2_AD4skin
		CLA+	TCRSeq_2_AD4CLA+
		CLA-	TCRSeq_2_AD4CLA-
	AD8	skin	TCRSeq_2_AD6skin
		CLA+	TCRSeq_2_AD6CLA+
		CLA-	TCRSeq_2_AD6CLA-
		T cell line generated on birch pollen extract	TCRSeq_2_AD6TCLb
		T cell line generated on grass pollen extract	TCRSeq_2_AD6TCLg
		T cell line generated on house dust mite extract	TCRSeq_2_AD6TCLHDM
		control T cell line	TCRSeq_2_AD6TCLm
	AD9	skin	TCRSeq_2_AD7skin
		CLA+	TCRSeq_2_AD7CLA+
		CLA-	TCRSeq_2_AD7CLA-
		T cell line generated on house dust mite extract	TCRSeq_2_AD7TCLHDM
		control T cell line	TCRSeq_2_AD7TCLm
	PSO1	skin	TCRSeq_1_PSO1skin
		CLA+	TCRSeq_1_PSO1CLA+
		CLA-	TCRSeq_1_PSO1CLA-
	PSO2	skin	TCRSeq_1_PSO2skin
		CLA+	TCRSeq_1_PSO2CLA+
		CLA-	TCRSeq_1_PSO2CLA-
	PSO3	skin	TCRSeq_1_PSO3skin
		CLA+	TCRSeq_1_PSO3CLA+
		CLA-	TCRSeq_1_PSO3CLA-
	PSO4	skin	TCRSeq_1_PSO4skin
		CLA+	TCRSeq_1_PSO4CLA+
		CLA-	TCRSeq_1_PSO4CLA-
	PSO5	skin	TCRSeq_2_PSO1skin
		CLA+	TCRSeq_2_PSO1CLA+
		CLA-	TCRSeq_2_PSO1CLA-
	PSO6	skin	TCRSeq_2_PSO2skin
		CLA+	TCRSeq_2_PSO2CLA+
		CLA-	TCRSeq_2_PSO2CLA-
	PSO7	skin	TCRSeq_2_PSO4skin
		CLA+	TCRSeq_2_PSO4CLA+
		CLA-	TCRSeq_2_PSO4CLA-
	PSO8	skin	TCRSeq_2_PSO5skin
		CLA+	TCRSeq_2_PSO5CLA+
		CLA-	TCRSeq_2_PSO5CLA-
	PSO9	skin	TCRSeq_2_PSO6skin
		CLA+	TCRSeq_2_PSO6CLA+
		CLA-	TCRSeq_2_PSO6CLA-
	PSO10	skin	TCRSeq_2_PSO7skin
		CLA+	TCRSeq_2_PSO7CLA+
		CLA-	TCRSeq_2_PSO7CLA-
